# Urinary miRNA Profiles with Machine Learning for Noninvasive Detection and Prognosis of Urological Malignancies

**DOI:** 10.1101/2025.10.11.25336309

**Authors:** Yuto Baba, Shun Iwasa, Yota Yasumizu, Toshikazu Takeda, Kazuhiro Matsumoto, Shinya Morita, Akira Cortal, Hiroki Yamaguchi, Yoriko Ando, Motoki Mikami, Mika Mizunuma, Yuki Ichikawa, Yasutaka Kato, Takeo Kosaka, Nobuyuki Tanaka, Mototsugu Oya

## Abstract

The need for biomarkers that can noninvasively determine and stratify cancer risk is emerging. MicroRNAs (miRNAs) are stable in urinary exosomes, allowing noninvasive detection of urinary tract cancers through the use of liquid biopsies. Herein, we proposed a novel diagnostic framework based on a urinary miRNA profile, enabling urological cancer screening and prognosis prediction. In total, 419 urine samples were prospectively collected and comprehensively sequenced, comprising three urological cancer cohorts—renal cell carcinoma (RCC, n=96), prostate cancer (PCa, n=153), and urothelial carcinoma (UC, n=131)—while healthy subjects were recruited as counterparts. Machine learning algorithms could distinguish patients with RCC, PCa, or UC from healthy individuals with high discriminatory performance for all three cancers, with AUCs of 0.92 for RCC, 0.92 for PCa, and 0.96 for UC. Furthermore, we developed urinary miRNA-based prognostic models using a panel of up to five urinary miRNAs for each cancer type, revealing time-dependent AUCs of recurrence-free survival ranging from 0.74 to 0.89 across all three cancer types at 48 months of follow-up, demonstrating high discriminatory power for long-term recurrence. Collectively, our findings support the potential use of primary miRNA signatures as a comprehensive, noninvasive tool for both diagnosis of and risk stratification for urological malignancies, positioning our urine-based assays as promising tools for future practice.
