## Supplementary material for "Urinary miRNA Profiles with Machine Learning for Noninvasive Detection and Prognosis of Urological Malignancies": https://www.dropbox.com/scl/fi/5w2rxdlpivr3puru1j07j/Supplementary-Information.zip?rlkey=q9blnzschddv4vcm0itxe6925&st=wdhq2pm8&dl=0: Supplementary Tables.xlsx

### Sheet: ST1
Supplementary Table 1. Differentially expressed 24 miRNAs between RCC and healthy samples. The table reports the mean expression (baseMean), log2-fold change (log2FoldChange), standard error (lfcSE), test statistic (stat), p value, and adjusted p value (padj, Benjamini–Hochberg correction).
miRNA	baseMean	log2FoldChange	lfcSE	stat	pvalue	padj	sig_without_hematuria
hsa-miR-486-5p	56.008	3.2309	0.356871	9.05343	1.38541e-19	9.42077e-18	TRUE
hsa-miR-514a-3p	10.1469	2.02903	0.25054	8.09865	5.55739e-16	1.67957e-14	TRUE
hsa-miR-142-5p	78.6278	1.83565	0.395782	4.63803	3.51749e-06	1.54316e-05	TRUE
hsa-miR-143-3p	32.2989	1.76992	0.404411	4.37655	1.20574e-05	4.68515e-05	TRUE
hsa-miR-192-5p/215-5p	1358.25	1.70256	0.135681	12.5482	4.06395e-36	1.10539e-33	TRUE
hsa-miR-223-3p	1202.1	1.61429	0.37838	4.26632	1.98725e-05	7.3045e-05	TRUE
hsa-miR-194-5p	339.261	1.50509	0.141084	10.668	1.43615e-26	1.95317e-24	TRUE
hsa-miR-190b-5p	4.8581	1.5015	0.206712	7.26373	3.76553e-13	6.4014e-12	TRUE
hsa-miR-126-5p	7.75302	1.46993	0.212644	6.91265	4.75686e-12	5.88121e-11	FALSE
hsa-miR-199a-3p/199b-3p	45.0922	1.4613	0.259262	5.63639	1.73656e-08	1.18086e-07	TRUE
hsa-miR-378a-5p	3.74492	1.39309	0.202227	6.88875	5.62864e-12	6.37913e-11	TRUE
hsa-miR-23b-5p	5.02466	1.30989	0.17585	7.44888	9.41333e-14	1.82887e-12	TRUE
hsa-miR-1246	24.6723	1.2944	0.372329	3.47649	0.000508022	0.00140544	FALSE
hsa-miR-3613-5p	8.85343	1.29154	0.208137	6.20525	5.46091e-10	4.36873e-09	TRUE
hsa-miR-196a-5p	322.063	1.281	0.136781	9.36533	7.58133e-21	6.87374e-19	TRUE
hsa-miR-126-3p	47.5261	1.2782	0.150456	8.49552	1.97047e-17	8.93281e-16	FALSE
hsa-miR-615-3p	19.0031	1.17897	0.167449	7.04077	1.91183e-12	2.60009e-11	TRUE
hsa-miR-146a-5p	119.192	1.15552	0.156951	7.36232	1.80742e-13	3.27745e-12	TRUE
hsa-miR-193b-5p	18.7887	1.14422	0.197366	5.79743	6.73373e-09	5.23307e-08	FALSE
hsa-miR-324-5p	13.6124	1.0985	0.154487	7.1106	1.15537e-12	1.654e-11	FALSE
hsa-miR-1269a-3p	6.61289	1.03849	0.235981	4.40073	1.07888e-05	4.31553e-05	FALSE
hsa-miR-206	22.2236	1.01129	0.183996	5.49627	3.87919e-08	2.34475e-07	TRUE
hsa-miR-12136	14.2893	-1.05347	0.289914	-3.63375	0.00027933	0.000820086	TRUE
hsa-miR-934	42.5244	-1.17371	0.143708	-8.16732	3.15323e-16	1.0721e-14	TRUE

### Sheet: SF2
Supplementary Table 2. Differentially expressed 41 miRNAs between PCa and healthy samples. The table reports the mean expression (baseMean), log2-fold change (log2FoldChange), standard error (lfcSE), test statistic (stat), p value, and adjusted p value (padj, Benjamini–Hochberg correction).
miRNA	baseMean	log2FoldChange	lfcSE	stat	pvalue	padj	sig_without_hematuria
hsa-miR-486-5p	121.372	4.08047	0.255217	15.9883	1.543e-57	4.93761e-55	TRUE
hsa-miR-223-3p	1038.42	2.80135	0.263838	10.6177	2.46588e-26	7.22972e-25	TRUE
hsa-miR-142-5p	82.4985	2.36561	0.276836	8.54517	1.28347e-17	1.14086e-16	TRUE
hsa-miR-122-5p	8.26912	2.27946	0.222508	10.2444	1.25407e-24	2.67535e-23	TRUE
hsa-miR-143-3p	37.8955	2.24152	0.268992	8.33304	7.87915e-17	6.14958e-16	TRUE
hsa-miR-199a-3p/199b-3p	71.9957	2.04075	0.18997	10.7425	6.42709e-27	2.28519e-25	TRUE
hsa-miR-146a-5p	326.874	1.74788	0.150125	11.6428	2.4971e-31	1.33179e-29	TRUE
hsa-miR-4454	8.34348	1.66749	0.250799	6.64873	2.95635e-11	1.21286e-10	TRUE
hsa-miR-505-5p	19.0607	1.58715	0.183585	8.64531	5.36602e-18	5.05038e-17	TRUE
hsa-miR-194-3p	4.35295	1.57225	0.162714	9.66263	4.34558e-22	6.04602e-21	TRUE
hsa-miR-508-3p	4.80818	1.44307	0.187866	7.68138	1.57384e-14	9.68517e-14	TRUE
hsa-miR-5187-5p	4.42156	1.44021	0.180817	7.965	1.65221e-15	1.12491e-14	TRUE
hsa-miR-190b-5p	8.73778	1.43916	0.135553	10.617	2.48522e-26	7.22972e-25	TRUE
hsa-miR-877-5p	7.96712	1.43163	0.164887	8.68251	3.87119e-18	3.87119e-17	TRUE
hsa-miR-192-5p/215-5p	2520.59	1.41638	0.114511	12.3689	3.84907e-35	4.10567e-33	TRUE
hsa-miR-1269a-3p	12.2106	1.39159	0.186945	7.44387	9.77792e-14	5.04667e-13	TRUE
hsa-miR-615-3p	39.8721	1.38702	0.126189	10.9916	4.19225e-28	1.91646e-26	TRUE
hsa-miR-196a-5p	701.647	1.37957	0.109777	12.5671	3.20432e-36	5.12692e-34	TRUE
hsa-miR-15b-3p	5.41176	1.35727	0.1768	7.6769	1.62983e-14	9.84046e-14	FALSE
hsa-miR-206	42.6485	1.3215	0.137007	9.64547	5.13743e-22	6.84991e-21	TRUE
hsa-miR-509-3p	7.25517	1.29816	0.170171	7.62855	2.37416e-14	1.38133e-13	TRUE
hsa-miR-378a-5p	7.47147	1.28856	0.154815	8.32322	8.56046e-17	6.52226e-16	TRUE
hsa-miR-382-5p	5.18689	1.25097	0.20635	6.06237	1.34132e-09	4.51814e-09	FALSE
hsa-miR-23b-5p	9.32292	1.24001	0.120429	10.2966	7.29833e-25	1.79651e-23	TRUE
hsa-miR-324-5p	27.7759	1.20244	0.118748	10.1259	4.2389e-24	7.9791e-23	FALSE
hsa-miR-126-3p	88.3507	1.19718	0.116541	10.2726	9.36136e-25	2.13974e-23	FALSE
hsa-miR-1468-5p	11.145	1.18517	0.118073	10.0376	1.04149e-23	1.85154e-22	TRUE
hsa-miR-409-3p	4.83832	1.17199	0.199356	5.87888	4.13048e-09	1.24694e-08	FALSE
hsa-miR-1270-5p	10.8314	1.14608	0.136834	8.37565	5.49181e-17	4.39344e-16	FALSE
hsa-miR-126-5p	14.8018	1.1196	0.156775	7.14141	9.23763e-13	4.61881e-12	FALSE
hsa-miR-142-3p	20.4209	1.10841	0.251969	4.399	1.0875e-05	2.40001e-05	FALSE
hsa-miR-193b-5p	26.196	1.09293	0.1376	7.9428	1.97666e-15	1.31777e-14	FALSE
hsa-miR-16-5p	10346.8	1.05423	0.112057	9.40798	5.05776e-21	5.99438e-20	FALSE
hsa-miR-514a-3p	15.673	1.05226	0.181031	5.8126	6.15116e-09	1.8396e-08	TRUE
hsa-miR-342-5p	6.40717	1.041	0.143109	7.27417	3.48566e-13	1.77049e-12	FALSE
hsa-miR-194-5p	588.634	1.03535	0.125875	8.22518	1.94895e-16	1.45038e-15	TRUE
hsa-miR-374a-5p	96.8544	-1.1137	0.111638	-9.97597	1.94194e-23	3.27064e-22	TRUE
hsa-miR-148a-5p	4.09738	-1.1861	0.159223	-7.44931	9.38299e-14	4.92222e-13	TRUE
hsa-miR-934	63.7049	-1.20939	0.115057	-10.5112	7.67435e-26	2.04649e-24	TRUE
hsa-miR-125b-2-3p	18.6451	-1.36381	0.151108	-9.02545	1.78955e-19	1.90885e-18	TRUE
hsa-miR-12136	18.7282	-1.68808	0.211552	-7.97951	1.46911e-15	1.02199e-14	TRUE

### Sheet: SF3
Supplementary Table 3. Differentially expressed 92 miRNAs between UC and healthy samples. The table reports the mean expression (baseMean), log2-fold change (log2FoldChange), standard error (lfcSE), test statistic (stat), p value, and adjusted p value (padj, Benjamini–Hochberg correction).
miRNA	baseMean	log2FoldChange	lfcSE	stat	pvalue	padj	sig_without_hematuria
hsa-miR-486-5p	698.164	6.20762	0.313207	19.8196	2.01782e-87	6.27542e-85	TRUE
hsa-miR-223-5p	168.334	4.94255	0.387982	12.7391	3.58438e-37	7.43162e-36	TRUE
hsa-miR-122-5p	24.4961	4.03192	0.257718	15.6447	3.6124e-55	2.24691e-53	TRUE
hsa-miR-150-5p	14.7967	3.98919	0.316492	12.6044	1.99765e-36	3.88294e-35	TRUE
hsa-miR-15b-3p	19.2562	3.76274	0.24838	15.1491	7.67796e-52	2.65316e-50	TRUE
hsa-miR-199a-3p/199b-3p	276.054	3.58412	0.236434	15.1591	6.5987e-52	2.56525e-50	TRUE
hsa-miR-142-5p	396.066	3.4786	0.310512	11.2028	3.95165e-29	5.58619e-28	TRUE
hsa-miR-143-3p	155.689	3.38648	0.306809	11.0377	2.51256e-28	3.25586e-27	TRUE
hsa-miR-130b-3p	11.8765	3.3594	0.236453	14.2074	8.23745e-46	2.32895e-44	TRUE
hsa-miR-146a-5p	1293.14	3.32754	0.225501	14.7562	2.80596e-49	8.72653e-48	TRUE
hsa-miR-205-5p	1271.34	3.32104	0.216879	15.3129	6.27482e-53	2.78781e-51	TRUE
hsa-miR-142-3p	215.816	3.31014	0.32718	10.1172	4.6369e-24	3.20461e-23	TRUE
hsa-miR-223-3p	6149.1	3.19708	0.323612	9.87935	5.11641e-23	3.24736e-22	TRUE
hsa-miR-1246	111.017	3.02154	0.305577	9.888	4.69313e-23	3.04075e-22	TRUE
hsa-miR-378a-5p	15.6527	3.01005	0.21469	14.0205	1.16834e-44	3.02794e-43	TRUE
hsa-miR-126-5p	30.0532	2.8949	0.206735	14.0029	1.49564e-44	3.57803e-43	FALSE
hsa-miR-324-5p	67.5658	2.84495	0.181274	15.6942	1.65738e-55	1.28861e-53	TRUE
hsa-miR-16-5p	25547.7	2.69617	0.152379	17.6938	4.67766e-70	7.27376e-68	TRUE
hsa-miR-126-3p	162.453	2.55211	0.164736	15.4921	3.92482e-54	2.03436e-52	FALSE
hsa-miR-224-5p	609.413	2.37142	0.203984	11.6255	3.05715e-31	4.75386e-30	FALSE
hsa-miR-15a-5p	100.175	2.31974	0.168521	13.7653	4.12042e-43	9.15321e-42	FALSE
hsa-miR-25-3p	1078.61	2.28589	0.144784	15.7883	3.74681e-56	3.8842e-54	FALSE
hsa-miR-199b-5p	11.9515	2.21718	0.261353	8.48346	2.18596e-17	9.06443e-17	FALSE
hsa-miR-106b-3p	21.0239	2.12821	0.203679	10.4489	1.48309e-25	1.21379e-24	FALSE
hsa-miR-7706	6.45782	2.12473	0.211354	10.053	8.91423e-24	6.0268e-23	TRUE
hsa-miR-1269a-3p	18.5529	2.09973	0.223639	9.38892	6.0617e-21	3.36641e-20	TRUE
hsa-miR-5187-5p	7.52576	2.05713	0.230568	8.92201	4.57885e-19	2.09415e-18	TRUE
hsa-miR-3613-5p	23.0763	2.04918	0.194256	10.5489	5.13964e-26	4.56694e-25	FALSE
hsa-miR-629-5p	75.866	2.02451	0.163808	12.359	4.35351e-35	7.96436e-34	FALSE
hsa-miR-193b-5p	46.8308	2.01848	0.182113	11.0837	1.50562e-28	2.03587e-27	TRUE
hsa-miR-509-3p	9.4434	2.00831	0.21056	9.53797	1.45658e-21	8.23629e-21	TRUE
hsa-miR-190b-5p	11.8009	1.99479	0.17457	11.4269	3.07046e-30	4.54721e-29	TRUE
hsa-miR-15b-5p	91.6263	1.95063	0.160628	12.1438	6.19001e-34	1.0695e-32	FALSE
hsa-miR-514a-3p	15.5722	1.92447	0.205628	9.359	8.04964e-21	4.392e-20	TRUE
hsa-miR-941	47.0732	1.89302	0.19058	9.93293	2.99323e-23	1.98062e-22	FALSE
hsa-miR-382-5p	6.38981	1.84039	0.246253	7.47357	7.80459e-14	2.51809e-13	TRUE
hsa-miR-508-3p	5.83982	1.79082	0.231548	7.73411	1.04131e-14	3.44517e-14	TRUE
hsa-miR-26b-3p	14.1011	1.76006	0.166175	10.5916	3.26016e-26	2.98209e-25	FALSE
hsa-miR-877-5p	11.9853	1.74959	0.193353	9.04868	1.4471e-19	7.37783e-19	FALSE
hsa-miR-210-3p	25.7333	1.68424	0.160822	10.4726	1.15376e-25	9.96722e-25	TRUE
hsa-miR-7-5p	147.604	1.6778	0.140038	11.981	4.46798e-33	7.31338e-32	FALSE
hsa-miR-760	10.2076	1.64422	0.199359	8.24755	1.61677e-16	6.53006e-16	FALSE
hsa-miR-18a-5p	5.20567	1.5558	0.196475	7.91856	2.40269e-15	8.68879e-15	FALSE
hsa-miR-1270-5p	12.5123	1.54989	0.171338	9.0458	1.48577e-19	7.45279e-19	FALSE
hsa-miR-505-5p	22.5681	1.54857	0.195837	7.90747	2.6268e-15	9.28336e-15	FALSE
hsa-miR-484	19.4214	1.53369	0.215203	7.12669	1.0281e-12	3.04513e-12	FALSE
hsa-miR-3615-3p	19.0487	1.50689	0.207276	7.26998	3.59551e-13	1.0752e-12	FALSE
hsa-miR-191-3p	10.2403	1.44618	0.148354	9.74816	1.87833e-22	1.10219e-21	FALSE
hsa-miR-21-3p	20.3952	1.43262	0.139176	10.2936	7.52749e-25	5.70988e-24	FALSE
hsa-miR-132-3p	20.0051	1.42524	0.140321	10.157	3.08401e-24	2.17984e-23	FALSE
hsa-miR-423-5p	1413	1.42363	0.132743	10.7247	7.79356e-27	7.8187e-26	FALSE
hsa-miR-338-3p	45.8379	1.40256	0.168816	8.30826	9.71134e-17	3.97398e-16	FALSE
hsa-miR-361-3p	144.18	1.39349	0.1266	11.007	3.53415e-28	4.39649e-27	FALSE
hsa-miR-92a-3p	1562.96	1.38488	0.135526	10.2186	1.63646e-24	1.18358e-23	FALSE
hsa-miR-452-5p	15.875	1.37656	0.172708	7.97042	1.58134e-15	5.99751e-15	FALSE
hsa-miR-425-3p	30.1064	1.34522	0.129069	10.4225	1.95793e-25	1.52229e-24	FALSE
hsa-miR-326-3p	5.76235	1.34251	0.197567	6.79519	1.08166e-11	2.92519e-11	FALSE
hsa-miR-652-3p	11.358	1.3415	0.149821	8.95405	3.42682e-19	1.6396e-18	FALSE
hsa-miR-942-5p	8.05551	1.30478	0.176797	7.38012	1.58147e-13	4.86968e-13	FALSE
hsa-miR-192-5p/215-5p	1700.8	1.28825	0.123494	10.4317	1.77691e-25	1.41697e-24	TRUE
hsa-miR-23b-5p	9.54885	1.28791	0.144301	8.92513	4.45185e-19	2.09415e-18	TRUE
hsa-miR-342-5p	8.47926	1.25789	0.183458	6.85658	7.05286e-12	1.95843e-11	FALSE
hsa-miR-146b-3p	4.86965	1.25266	0.169444	7.39277	1.438e-13	4.47218e-13	FALSE
hsa-miR-769-3p	3.72781	1.25214	0.178094	7.03077	2.05397e-12	5.96995e-12	FALSE
hsa-miR-1843	5.91043	1.2253	0.175089	6.99814	2.59386e-12	7.46936e-12	FALSE
hsa-miR-589-5p	6.22177	1.20056	0.18563	6.46751	9.96331e-11	2.47887e-10	FALSE
hsa-miR-140-5p	26.2822	1.20009	0.12372	9.70008	3.01266e-22	1.73507e-21	FALSE
hsa-miR-193a-5p	106.959	1.19899	0.162725	7.36824	1.72889e-13	5.27142e-13	FALSE
hsa-miR-196a-5p	536.67	1.1892	0.129502	9.18291	4.19583e-20	2.17484e-19	TRUE
hsa-miR-221-3p	549.646	1.17919	0.120227	9.80801	1.04e-22	6.34196e-22	FALSE
hsa-miR-28-3p	400.834	1.15779	0.10741	10.7791	4.31963e-27	4.47802e-26	FALSE
hsa-miR-1301-3p	17.5648	1.14147	0.143544	7.95206	1.8344e-15	6.79165e-15	FALSE
hsa-miR-421	36.7057	1.12821	0.107907	10.4555	1.3833e-25	1.16272e-24	FALSE
hsa-miR-128-3p	291.679	1.11372	0.102639	10.8509	1.97562e-27	2.11868e-26	FALSE
hsa-let-7i-5p	3782.01	1.10457	0.101731	10.8577	1.83364e-27	2.03665e-26	FALSE
hsa-miR-181b-5p	43.3339	1.09924	0.123543	8.89761	5.70617e-19	2.57191e-18	FALSE
hsa-miR-19a-3p	38.4994	1.09766	0.134739	8.14654	3.7447e-16	1.45575e-15	FALSE
hsa-miR-140-3p	201.047	1.09106	0.118022	9.24454	2.36261e-20	1.24538e-19	FALSE
hsa-miR-625-5p	7.75882	1.07553	0.157109	6.84572	7.60935e-12	2.09425e-11	FALSE
hsa-miR-196b-5p	245.06	1.06948	0.0982753	10.8825	1.39682e-27	1.60893e-26	FALSE
hsa-miR-194-5p	418.01	1.04368	0.134663	7.75031	9.16676e-15	3.06544e-14	TRUE
hsa-miR-3173-5p	4.26915	1.02141	0.196918	5.18699	2.13725e-07	4.05296e-07	FALSE
hsa-miR-615-3p	30.6333	1.01986	0.157689	6.46751	9.96322e-11	2.47887e-10	TRUE
hsa-miR-20a-3p	3.709	-1.08137	0.13588	-7.95824	1.74508e-15	6.5388e-15	FALSE
hsa-miR-375-3p	304.405	-1.08173	0.227795	-4.74871	2.04722e-06	3.5971e-06	TRUE
hsa-miR-9-3p	33.1196	-1.11007	0.123712	-8.973	2.88552e-19	1.42444e-18	FALSE
hsa-miR-190a-5p	433.787	-1.13904	0.116033	-9.81655	9.55591e-23	5.94378e-22	FALSE
hsa-miR-888-5p	5.16106	-1.25013	0.225025	-5.55554	2.76751e-08	5.55287e-08	FALSE
hsa-miR-6724-5p	4.18055	-1.25951	0.154903	-8.131	4.2578e-16	1.63479e-15	FALSE
hsa-miR-9-5p	456.972	-1.272	0.130329	-9.75986	1.6739e-22	1.00112e-21	TRUE
hsa-miR-551b-3p	7.65625	-1.35806	0.146764	-9.25341	2.17447e-20	1.16596e-19	TRUE
hsa-miR-12136	18.2491	-1.61741	0.251502	-6.431	1.26769e-10	3.12898e-10	TRUE

### Sheet: SF4
Supplementary Table 4. Ranked lists of miRNA feature importance values across RCC, PCa, and UC. For each cancer type, the miRNAs were ranked according to their selection frequency across bootstrap iterations of feature selection. The table includes the full-ranked lists, with the top 20 miRNAs highlighted in Supplementary Fig. 3.
feature	mean_importance	std_importance	frequency	cancer_type
hsa-miR-192-5p/215-5p	1.4652	0.740269	5	RCC
hsa-miR-23a-3p/23b-3p	0.609355	0.587431	3	RCC
hsa-miR-2110	0.506137	0.527247	4	RCC
hsa-miR-301a-3p	0.447886	0.580549	2	RCC
hsa-miR-187-3p	0.397295	0.640338	2	RCC
hsa-miR-21-5p	0.372779	0.436145	3	RCC
hsa-miR-203a-3p	0.304354	0.372975	2	RCC
hsa-miR-190b-5p	0.239013	0.359725	2	RCC
hsa-miR-148b-3p	0.207216	0.281006	2	RCC
hsa-miR-185-5p	0.202189	0.263904	2	RCC
hsa-miR-204-5p	0.200524	0.401047	1	RCC
hsa-miR-628-3p	0.193768	0.387537	1	RCC
hsa-miR-1296-5p	0.183951	0.367902	1	RCC
hsa-miR-653-3p	0.177351	0.354702	1	RCC
hsa-miR-10b-5p	0.175276	0.350552	1	RCC
hsa-miR-361-5p	0.166533	0.333067	1	RCC
hsa-miR-151a-5p/151b	0.162949	0.325899	1	RCC
hsa-miR-222-3p	0.15957	0.195604	2	RCC
hsa-miR-1269a-3p	0.156706	0.213198	2	RCC
hsa-miR-200a-3p	0.153753	0.307507	1	RCC
hsa-miR-192-5p/215-5p	0.87882	0.802362	3	Pca
hsa-miR-27a-3p/27b-3p	0.52755	0.467853	3	Pca
hsa-let-7f-5p	0.511759	0.494721	3	Pca
hsa-miR-429	0.502561	0.703185	2	Pca
hsa-miR-194-3p	0.478886	0.434211	3	Pca
hsa-miR-200b-3p	0.446898	0.58132	2	Pca
hsa-miR-574-5p	0.44494	0.707832	2	Pca
hsa-miR-375-3p	0.442925	0.545157	2	Pca
hsa-miR-190b-5p	0.437266	0.395189	3	Pca
hsa-miR-574-3p	0.421459	0.465625	4	Pca
hsa-miR-140-5p	0.380312	0.541624	2	Pca
hsa-miR-12136	0.327501	0.270182	3	Pca
hsa-miR-653-3p	0.327258	0.452218	2	Pca
hsa-miR-6724-5p	0.309761	0.433451	2	Pca
hsa-miR-4454	0.29457	0.286011	3	Pca
hsa-miR-10b-5p	0.276365	0.552729	1	Pca
hsa-miR-3065-3p	0.266742	0.394782	2	Pca
hsa-miR-183-5p	0.233844	0.349021	2	Pca
hsa-miR-184	0.190768	0.259423	2	Pca
hsa-miR-339-3p	0.181034	0.362067	1	Pca
hsa-miR-486-5p	0.953278	0.220457	5	UC
hsa-miR-514a-3p	0.849722	0.481126	4	UC
hsa-miR-150-5p	0.502048	0.414728	3	UC
hsa-miR-12136	0.471722	0.426868	3	UC
hsa-miR-1269a-3p	0.362113	0.319708	3	UC
hsa-miR-374b-5p	0.243855	0.48771	1	UC
hsa-miR-425-3p	0.238328	0.476656	1	UC
hsa-miR-181a-3p	0.231509	0.310907	2	UC
hsa-miR-26a-5p	0.230575	0.46115	1	UC
hsa-miR-29b-3p	0.220794	0.441589	1	UC
hsa-miR-187-3p	0.2133	0.263921	2	UC
hsa-miR-196a-5p	0.209247	0.418495	1	UC
hsa-miR-140-5p	0.200269	0.258591	2	UC
hsa-miR-192-5p/215-5p	0.195586	0.391172	1	UC
hsa-miR-205-5p	0.18723	0.37446	1	UC
hsa-miR-146a-5p	0.182603	0.365206	1	UC
hsa-miR-28-3p	0.176284	0.352568	1	UC
hsa-miR-125b-5p	0.160223	0.320445	1	UC
hsa-miR-151a-3p	0.149206	0.298412	1	UC
hsa-miR-548h-3p/548z	0.128525	0.25705	1	UC
